# Different mutations in SARS-CoV-2 associate with severe and mild outcome

**DOI:** 10.1101/2020.10.16.20213710

**Authors:** Ádám Nagy, Sándor Pongor, Balázs Győrffy

## Abstract

**Introduction:** Genomic alterations in a viral genome can lead to either better or worse outcome and identifying these mutations is of utmost importance. Here, we correlated protein-level mutations in the SARS-CoV-2 virus to clinical outcome.

**Methods:** Mutations in viral sequences from the GISAID virus repository were evaluated by using “hCoV-19/Wuhan/WIV04/2019” as the reference. Patient outcomes were classified as mild disease, hospitalization and severe disease (death or documented treatment in an intensive-care unit). Chi-square test was applied to examine the association between each mutation and patient outcome. False discovery rate was computed to correct for multiple hypothesis testing and results passing a FDR cutoff of 5% were accepted as significant.

**Result:** Mutations were mapped to amino acid changes for 2,120 non-silent mutations. Mutations correlated to mild outcome were located in the ORF8, NSP6, ORF3a, NSP4, and in the nucleocapsid phosphoprotein N. Mutations associated with inferior outcome were located in the surface (S) glycoprotein, in the RNA dependent RNA polymerase, in the 3’-to5’ exonuclease, in ORF3a, NSP2 and N. Mutations leading to severe outcome with low prevalence were found in the surface (S) glycoprotein and in NSP7. Five out of 17 of the most significant mutations mapped onto a 10 amino acid long phosphorylated stretch of N indicating that in spite of obvious sampling restrictions the approach can find functionally relevant sites in the viral genome.

**Conclusions:** We demonstrate that mutations in the viral genes may have a direct correlation to clinical outcome. Our results help to quickly identify SARS-CoV-2 infections harboring mutations related to severe outcome.
