## Supplemental Table 1 for "Different mutations in SARS-CoV-2 associate with severe and mild outcome"

Protein name	Alteration	wild type + mild outcome	wild type + hospitalized	wild type + severe outcome	mutant + mild outcome	mutant + hospitalized	mutant + severe outcome	chi_pvalue
ORF3a protein	NS3_G196V	450	2297	211	175	44	7	1.01E-112
NSP4	NSP4_F308Y	449	2294	211	176	47	7	2.89E-111
Nucleocapsid phosphoprotein	N_S197L	450	2294	211	175	47	7	2.36E-110
ORF8 protein	NS8_L84S	394	2153	206	231	188	12	4.02E-80
Surface (S) glycoprotein	Spike_V1176F	625	2340	191	0	1	27	6.57E-78
Surface (S) glycoprotein	Spike_D614G	366	641	31	259	1700	187	6.25E-56
RNA dependent RNA polymerase	NSP12_P323L	373	679	37	252	1662	181	3.21E-52
NSP7	NSP7_L71F	625	2341	207	0	0	11	2.45E-33
ORF3a protein	NS3_G251S	599	2340	216	26	1	2	7.58E-21
Surface (S) glycoprotein	Spike_A879S	625	2340	212	0	1	6	1.36E-15
NSP6	NSP6_L37F	500	2094	210	125	247	8	3.96E-13
ORF3a protein	NS3_Q57H	527	1666	150	98	675	68	7.37E-11
Nucleocapsid phosphoprotein	N_S194L	624	2182	200	1	159	18	2.45E-10
ORF3a protein	NS3_S253P	625	2341	215	0	0	3	1.34E-09
endoRNAse	NSP15_E260K	625	2341	215	0	0	3	1.34E-09
Nucleocapsid phosphoprotein	N_R203K	551	1886	160	74	455	58	4.31E-07
Nucleocapsid phosphoprotein	N_G204R	552	1889	161	73	452	57	5.27E-07
NSP2	NSP2_D582G	618	2341	218	7	0	0	5.79E-07
RNA dependent RNA polymerase	NSP12_T806I	618	2341	218	7	0	0	5.79E-07
endoRNAse	NSP15_S154F	618	2341	218	7	0	0	5.79E-07
NSP7	NSP7_M3I	618	2341	218	7	0	0	5.79E-07
3'-to5' exonuclease	NSP14_T206I	617	2340	218	8	1	0	1.09E-06
Surface (S) glycoprotein	Spike_V622F	625	2341	216	0	0	2	1.22E-06
NSP6	NSP6_I162T	625	2341	216	0	0	2	1.22E-06
3'-to5' exonuclease	NSP14_P140S	625	2341	216	0	0	2	1.22E-06
NSP3	NSP3_S1424P	625	2341	216	0	0	2	1.22E-06
NSP3	NSP3_A994D	601	2316	217	24	25	1	1.85E-06
Nucleocapsid phosphoprotein	N_A208G	613	2336	217	12	5	1	2.76E-06
helicase	NSP13_P402S	619	2341	218	6	0	0	4.52E-06
NSP1	NSP1_D75E	612	2334	216	13	7	2	1.02E-05
NSP8	NSP8_M129I	614	2336	217	11	5	1	1.48E-05
3'-to5' exonuclease	NSP14_F233L	612	2333	216	13	8	2	2.88E-05
ORF6 protein	NS6_I33T	623	2338	214	2	3	4	3.28E-05
NSP1	NSP1_I71V	620	2341	218	5	0	0	3.53E-05
endoRNAse	NSP15_R257C	620	2341	218	5	0	0	3.53E-05
NSP3	NSP3_T1714I	620	2341	218	5	0	0	3.53E-05
helicase	NSP13_A237T	620	2341	218	5	0	0	3.53E-05
ORF3a protein	NS3_P25L	618	2339	218	7	2	0	6.14E-05
NSP2	NSP2_T434I	624	2341	216	1	0	2	0.000112266
NSP3	NSP3_P153L	613	2333	216	12	8	2	0.000118434
helicase	NSP13_Y541C	610	2328	215	15	13	3	0.000136124
Surface (S) glycoprotein	Spike_L54F	623	2262	213	2	79	5	0.000146124
RNA dependent RNA polymerase	NSP12_V354A	625	2340	216	0	1	2	0.000209315
Nucleocapsid phosphoprotein	N_R40C	625	2340	216	0	1	2	0.000209315
NSP7	NSP7_S54L	621	2341	218	4	0	0	0.000274901
endoRNAse	NSP15_G156A	621	2341	218	4	0	0	0.000274901
NSP3	NSP3_Y107C	621	2341	218	4	0	0	0.000274901
3'-to5' exonuclease	NSP14_T5A	621	2341	218	4	0	0	0.000274901
ORF3a protein	NS3_G254R	621	2341	218	4	0	0	0.000274901
endoRNAse	NSP15_V66L	621	2341	218	4	0	0	0.000274901
Nucleocapsid phosphoprotein	N_S202N	600	2297	218	25	44	0	0.000400479
3'-to5' exonuclease	NSP14_L177F	624	2276	212	1	65	6	0.000422973
Nucleocapsid phosphoprotein	N_I292T	623	2336	214	2	5	4	0.000490376
helicase	NSP13_P504L	610	2326	215	15	15	3	0.000513559
Nucleocapsid phosphoprotein	N_S187L	625	2300	218	0	41	0	0.000565161
NSP5	NSP5_G71S	625	2292	216	0	49	2	0.000743679
3'-to5' exonuclease	NSP14_Q354H	625	2341	217	0	0	1	0.001108343
NSP10	NSP10_R134C	625	2341	217	0	0	1	0.001108343
RNA dependent RNA polymerase	NSP12_T680A	625	2341	217	0	0	1	0.001108343
helicase	NSP13_Q470K	625	2341	217	0	0	1	0.001108343
helicase	NSP13_F472I	625	2341	217	0	0	1	0.001108343
helicase	NSP13_T12V	625	2341	217	0	0	1	0.001108343
Membrane glycoprotein	M_Y196H	625	2341	217	0	0	1	0.001108343
endoRNAse	NSP15_D282N	625	2341	217	0	0	1	0.001108343
Surface (S) glycoprotein	Spike_L293M	625	2341	217	0	0	1	0.001108343
Surface (S) glycoprotein	Spike_H519Q	625	2341	217	0	0	1	0.001108343
NSP2	NSP2_I251M	625	2341	217	0	0	1	0.001108343
NSP6	NSP6_V149F	625	2341	217	0	0	1	0.001108343
Membrane glycoprotein	M_L29F	625	2341	217	0	0	1	0.001108343
RNA dependent RNA polymerase	NSP12_T644M	625	2341	217	0	0	1	0.001108343
NSP3	NSP3_A1006V	625	2341	217	0	0	1	0.001108343
Surface (S) glycoprotein	Spike_A1020V	625	2341	217	0	0	1	0.001108343
3'-to5' exonuclease	NSP14_V287F	625	2341	217	0	0	1	0.001108343
Envelope (E) protein	E_T9I	625	2341	217	0	0	1	0.001108343
NSP2	NSP2_V594F	625	2341	217	0	0	1	0.001108343
Nucleocapsid phosphoprotein	N_D340N	625	2341	217	0	0	1	0.001108343
Nucleocapsid phosphoprotein	N_T247I	625	2341	217	0	0	1	0.001108343
NSP10	NSP10_Y30N	625	2341	217	0	0	1	0.001108343
3'-to5' exonuclease	NSP14_P46L	625	2341	217	0	0	1	0.001108343
NSP3	NSP3_V381F	625	2341	217	0	0	1	0.001108343
3'-to5' exonuclease	NSP14_A138V	625	2341	217	0	0	1	0.001108343
ORF6 protein	NS6_F7Y	625	2341	217	0	0	1	0.001108343
NSP2	NSP2_L410F	625	2341	217	0	0	1	0.001108343
helicase	NSP13_A446S	625	2341	217	0	0	1	0.001108343
2'O'ribose methyltransferase	NSP16_A192V	625	2341	217	0	0	1	0.001108343
ORF7b	NS7b_D36Y	625	2341	217	0	0	1	0.001108343
NSP2	NSP2_R218C	625	2341	217	0	0	1	0.001108343
NSP6	NSP6_I284V	625	2341	217	0	0	1	0.001108343
RNA dependent RNA polymerase	NSP12_M196I	625	2341	217	0	0	1	0.001108343
3'-to5' exonuclease	NSP14_K32R	625	2341	217	0	0	1	0.001108343
NSP8	NSP8_T187I	625	2341	217	0	0	1	0.001108343
Surface (S) glycoprotein	Spike_P25S	625	2341	217	0	0	1	0.001108343
NSP3	NSP3_I184T	625	2341	217	0	0	1	0.001108343
ORF8 protein	NS8_R101C	625	2341	217	0	0	1	0.001108343
Nucleocapsid phosphoprotein	N_G19E	625	2341	217	0	0	1	0.001108343
Surface (S) glycoprotein	Spike_D198G	625	2341	217	0	0	1	0.001108343
2'O'ribose methyltransferase	NSP16_A116V	625	2341	217	0	0	1	0.001108343
NSP6	NSP6_M100I	625	2341	217	0	0	1	0.001108343
3'-to5' exonuclease	NSP14_V14L	625	2341	217	0	0	1	0.001108343
NSP3	NSP3_R1366K	625	2341	217	0	0	1	0.001108343
NSP3	NSP3_T1365S	625	2341	217	0	0	1	0.001108343
NSP4	NSP4_F454L	625	2341	217	0	0	1	0.001108343
RNA dependent RNA polymerase	NSP12_V31I	625	2341	217	0	0	1	0.001108343
ORF3a protein	NS3_M125I	625	2341	217	0	0	1	0.001108343
ORF3a protein	NS3_G172V	625	2341	217	0	0	1	0.001108343
ORF8 protein	NS8_D35Y	625	2341	217	0	0	1	0.001108343
RNA dependent RNA polymerase	NSP12_M380I	625	2341	217	0	0	1	0.001108343
Surface (S) glycoprotein	Spike_A67V	625	2341	217	0	0	1	0.001108343
NSP2	NSP2_A318V	625	2341	217	0	0	1	0.001108343
NSP3	NSP3_I733T	625	2341	217	0	0	1	0.001108343
ORF7b	NS7b_M24I	625	2341	217	0	0	1	0.001108343
NSP3	NSP3_P389L	625	2341	217	0	0	1	0.001108343
NSP6	NSP6_M183I	625	2341	217	0	0	1	0.001108343
Surface (S) glycoprotein	Spike_D1153Y	625	2341	217	0	0	1	0.001108343
Surface (S) glycoprotein	Spike_D574Y	625	2341	217	0	0	1	0.001108343
NSP2	NSP2_P191S	625	2341	217	0	0	1	0.001108343
NSP4	NSP4_D70G	625	2341	217	0	0	1	0.001108343
helicase	NSP13_S36P	625	2341	217	0	0	1	0.001108343
3'-to5' exonuclease	NSP14_P393S	625	2341	217	0	0	1	0.001108343
Surface (S) glycoprotein	Spike_Q173H	625	2341	217	0	0	1	0.001108343
ORF8 protein	NS8_A51V	625	2341	217	0	0	1	0.001108343
Surface (S) glycoprotein	Spike_S477G	625	2341	217	0	0	1	0.001108343
Membrane glycoprotein	M_V66L	625	2341	217	0	0	1	0.001108343
Nucleocapsid phosphoprotein	N_P344L	625	2341	217	0	0	1	0.001108343
Nucleocapsid phosphoprotein	N_R203S	625	2341	217	0	0	1	0.001108343
NSP4	NSP4_A361V	625	2341	217	0	0	1	0.001108343
Nucleocapsid phosphoprotein	N_P364S	625	2341	217	0	0	1	0.001108343
NSP4	NSP4_P166S	625	2341	217	0	0	1	0.001108343
ORF8 protein	NS8_V62L	612	2328	216	13	13	2	0.001388016
NSP2	NSP2_Q496P	623	2280	211	2	61	7	0.00142856
ORF3a protein	NS3_A99V	625	2307	218	0	34	0	0.002054303
2'O'ribose methyltransferase	NSP16_M17I	622	2341	218	3	0	0	0.002139053
NSP3	NSP3_P654S	622	2341	218	3	0	0	0.002139053
Surface (S) glycoprotein	Spike_K77M	622	2341	218	3	0	0	0.002139053
ORF3a protein	NS3_L52I	622	2341	218	3	0	0	0.002139053
helicase	NSP13_S236I	622	2341	218	3	0	0	0.002139053
ORF3a protein	NS3_L15F	622	2341	218	3	0	0	0.002139053
NSP5	NSP5_L50F	622	2341	218	3	0	0	0.002139053
NSP2	NSP2_L274F	625	2308	218	0	33	0	0.002469059
2'O'ribose methyltransferase	NSP16_P80A	621	2340	218	4	1	0	0.003039226
